# A robust framework for harmonising health measures across international cohorts: Evidence from the COVID-19 pandemic

**DOI:** 10.1101/2025.09.09.25335409

**Authors:** James Lian, Pedro F Zuccolo, Omid V. Ebrahimi, Daniel Fatori, Abhaya Adlakha, Juan F. De La Hoz, Younga H. Lee, Adriana Carneiro, Isabela M. Benseñor, Paulo A. Lotufo, Alessandra C. Goulart, Justin D. Tubbs, Devon Watts, Yu Zhou, Lorenza Dall’Aglio, Mihael Cudic, Morgane Kuenzi, CGMHC Consortium, Ronald C. Kessler, Vikram Patel, André Brunoni, Jordan W. Smoller, Sarah Bauermeister

## Abstract

Cross-national research on health trajectories requires harmonised measures that are valid and comparable. However, measurement scales often differ between cohorts in item content and cultural context. We present a structured framework to harmonise mental health measures, using depression and anxiety symptoms across two longitudinal cohorts that used different self-report measures with heterogeneous item codings: ELSA-UK and ELSA-Brasil.

Data were collected before, during, and after the COVID-19 pandemic, providing a natural experiment for examining temporal changes in mental health. We applied a theory-driven strategy to align item content across cohorts relying on a priori assumptions of cross-national item equivalence and binary comparability. This involved: (1) mapping items to DSM-5 symptom domains via expert review; (2) transforming response formats into harmonised ordinal indicators; (3) leveraging the Harmony AI tool to identify semantically equivalent items; and (4) establishing measurement invariance across waves and cohorts using multi-group confirmatory factor analysis (MGCFA).

Within this framework, scalar invariance was achieved for depression in both longitudinal and cross-cohort models, enabling meaningful latent mean comparisons between cohorts. For anxiety, scalar invariance was supported within but not across cohorts, likely due to the limited number of conceptually matching items. These findings highlight that the success of harmonisation relies on the quality and conceptual alignment of available items. Our results demonstrate the feasibility of robust cross-cultural comparisons and provide a methodological template for future harmonisation efforts in global health research.
