## Supplemential materials 2 for "A robust framework for harmonising health measures across international cohorts: Evidence from the COVID-19 pandemic"

### Sheet: consolidated_item_alignment
Measure	DASS-21			CES-D			GAD-7			CASP-19			ONS-4			PHQ-9
Cohort	ELSA-Brazil			ELSA-UK			ELSA UK			ELSA UK			ELSA UK			TBA
Rater	Oxford	USP	final judgement	Oxford	USP	final judgement	Oxford	USP	final judgament	Oxford	USP	final judgament	Oxford	USP	final judgement	Oxford	USP	final judgament
Depressed mood	13. I felt down-hearted and blue (Senti-me depressivo (a) e sem ânimo)	13. I felt down-hearted and blue (Senti-me depressivo (a) e sem ânimo)	ok	1. Much of the time during the past week: You felt depressed / 4. Much of the time during the past week: You were happy / 8. Much of the time during the past week: you felt sad	1. Much of the time during the past week: You felt depressed / 4. Much of the time during the past week: You were happy / 8. Much of the time during the past week: you felt sad						7. How often do you feel like: I look forward to each day / 8. How often do you feel like: I feel that my life has meaning / 11. How often do you feel like: I feel that life is full of opportunities	obs> depressed mood is a very broad classification; usually people tend to classify sadness for this descriptor. final judment: no item for this descriptor	1. On a scale of 0 to 10, where 0 is "not at all" and 10 is "very", how happy, overall, did you feel yesterday?	1. On a scale of 0 to 10, where 0 is "not at all" and 10 is "very", how happy, overall, did you feel yesterday?		2. Feeling down, depressed or hopeless	2. Feeling down, depressed or hopeless
Anhedonia	3. I couldn't seem to experience any positive feeling at all (Não consegui vivenciar nenhum sentimento positivo) / 16. I was unable to become enthusiastic about anything (Não consegui me entusiasmar com nada)	3. I couldn't seem to experience any positive feeling at all (Não consegui vivenciar nenhum sentimento positivo) / 5. I found it difficult to work up the initiative to do things (Achei difícil ter iniciativa para fazer as coisas) / 10. I felt that I had nothing to look forward to (Senti que não tinha nada a desejar) / 16. I was unable to become enthusiastic about anything (Não consegui me entusia…	Defiition considered: anhedonia as a lack of enjoyment, motivation, and interest; deficits in experiencing pleasure, approach-related motivated behavior, and learning how to match expectations to the environment (Cooper et al., 2019) Items considered anhedonia descriptors: 3, 16 obs> item 5 I would translate as "Tenho dificuldade em criar motivação para iniciar as coisas"	6. Much of the time during the past week: You enjoyed life	6. Much of the time during the past week: You enjoyed life					3. How often do you feel like: I enjoy the things that I do	7. How often do you feel like: I look forward to each day / 9. How often do you feel like: I enjoy the things that I do	final judgament: item 3 and 9	1. On a scale of 0 to 10, where 0 is "not at all" and 10 is "very", how happy, overall, did you feel yesterday?	2. On a scale of 0 to 10, where 0 is "not at all" and 10 is "very", how satisfied are you with your life nowadays?	item 2 (item 1 I would consider as mood)	1. Little interest or pleasure in doing things	1. Little interest or little pleasure in doing things?
Feelings of wothlessness/excessive guilt	17. I felt I wasn't worth much as a person (Senti que não tinha valor como pessoa)	17. I felt I wasn't worth much as a person (Senti que não tinha valor como pessoa) / 21. I felt that life was meaningless (Senti que a vida não tinha sentido)	Item 17								8. How often do you feel like: I feel that my life has meaning	item 8 (this is part of hopelessness, however, make sense to understand the opposite conclusion as my life is worthlessness)				6. Feeling bad about yourself or that you are a failure or have let yourself or your family down	6. Feeling bad about yourself or that you are a failure or have let yourself or your family down
Recurrent thoughts of death (not just fear of dying), or suicidal ideation, plan, or attempt																9. Thoughts that you would be better off dead or hurting yourself in some way	9. Thoughts that you would be better off dead or hurting yourself in some way
Hopelessness	10. I felt that I had nothing to look forward to (Senti que não tinha nada a desejar) / 21. I felt that life was meaningless (Senti que a vida não tinha sentido) /		agreed (10 and 21)							1. How often do you feel like: I look forward to each day / 2. How often do you feel like: I feel that my life has meaning / 5. How often do you feel like: I feel that life is full of opportunities / 6. How often do you feel like: I feel that the future looks good for me	12. How often do you feel like: I feel that the future looks good for me	items 1, 2, 5, 6, 12 obs: item 6 oxford and 12 usp are the same	3. On a scale of 0 to 10, where 0 is "not at all" and 10 is "very", how satisfied are you with your life nowadays? / 4. On a scale of 0 to 10, where 0 is "not at all" and 10 is "very", to what extent do you feel the things you do in your life are worthwhile?	4. On a scale of 0 to 10, where 0 is "not at all" and 10 is "very", to what extent do you feel the things you do in your life are worthwhile?	item 4 I would consider valid for "feelings of worthessness" final judgement: item 3		1. Feeling down, depressed or hopeless	item 1
Fatigue or loss of energy					2. Much of the time during the past week: You felt that everything you did was an effort / 7. Much of the time during the past week: You could not get going	item 2				4. How often do you feel like: I feel full of energy these days	10. How often do you feel like: I feel full of energy these days					4. Feeling tired or having little energy	4. Feeling tired or having little energy
Insomnia or hypersomnia				3. Much of the time during the past week: Your sleep was restless	3. Much of the time during the past week: Your sleep was restless											3. Trouble falling or staying asleep, or sleeping too much	3. Trouble falling or staying asleep, or sleeping too much
Significant weight loss (or poor appetite) or weight gain																5. Poor appetite or overeating	5. Poor appetite or overeating
Lack of motivation or apathy	5. I found it difficult to work up the initiative to do things (Achei difícil ter iniciativa para fazer as coisas)		agreed	2. Much of the time during the past week: You felt that everything you did was an effort / 7. Much of the time during the past week: You could not get going		item 7
Tense/stressed	8. I felt that I was using a lot of nervous energy (Senti que estava sempre nervoso)	1. I found it hard to wind down (Achei difícil me acalmar) / 3. I couldn't seem to experience any positive feeling at all (Não consegui vivenciar nenhum sentimento positivo) / 12. I found it difficult to relax (Achei difícil relaxar)	items considering tension and stress: 8, 12
Psychomotor retardation or agitation		1. I found it hard to wind down (Achei difícil me acalmar) / 11. I found myself getting agitated (Senti-me agitado)	obs: this item 1 is very tricky - by reading first I would consider as psychomotor agitation, but people could also use it for refeer inner tension items describing psychomotor retardation/agitation: 1, 11													8. Moving or speaking so slowly that other people could have noticed, or the opposite — being so fidgety or restless that you have been moving around a lot more than usual	8. Moving or speaking so slowly that other people could have noticed, or the opposite — being so fidgety or restless that you have been moving around a lot more than usual
Cogniitive impairment - Diminished ability to think or concentrate																7. Trouble concentrating on things, such as reading the newspaper or watching television	7. Trouble concentrating on things, such as reading the newspaper or watching television
Cognitive impairment - Indecision
Worry	9. I was worried about situations in which I might panic and make a fool of myself (Preocupei-me com situações em que eu pudesse entrar em pânico e parecesse ridículo)	9. I was worried about situations in which I might panic and make a fool of myself (Preocupei-me com situações em que eu pudesse entrar em pânico e parecesse ridículo)					2. Over the last 2 weeks: Not being able to stop or control worrying / 3. Over the last 2 weeks: Worrying too much about different things	2. Over the last 2 weeks: Not being able to stop or control worrying / 3. Over the last 2 weeks: Worrying too much about different things
General anxiety	8. I felt that I was using a lot of nervous energy (Senti que estava sempre nervoso) / 20. I felt scared without any good reason (Senti medo sem motivo)		Item 20 / I would classify item 8 as tension				1. Over the last 2 weeks: Feeling nervous, anxious or on edge / 7. Over the last 2 weeks: Feeling afraid as if something awful might happen	1. Over the last 2 weeks: Feeling nervous, anxious or on edge / 4. Over the last 2 weeks: Trouble relaxing / 7. Over the last 2 weeks: Feeling afraid as if something awful might happen	consensus: 1 and 7 general anxiety descriptors: 1,4, 7	6. How often do you feel like: I feel that the future looks good for me		this is a hopelessness item. Do not include	2. On a scale of 0 to 10, where 0 is "not at all" and 10 is "very", how anxious, overall, did you feel yesterday?	2. On a scale of 0 to 10, where 0 is "not at all" and 10 is "very", how anxious, overall, did you feel yesterday?
Irritability	6. I tended to over-react to situations (Tive a tendência de reagir de forma exagerada às situações) / 11. I found myself getting agitated (Senti-me agitado) / 14. I was intolerant of anything that kept me from getting on with what I was doing (Fui intolerante com as coisas que me impediam de continuar o que eu estava fazendo) / 18. I felt that I was rather touchy (Senti que estava um pouco emoti…	6. I tended to over-react to situations (Tive a tendência de reagir de forma exagerada às situações) / 8. I felt that I was using a lot of nervous energy (Senti que estava sempre nervoso) / 14. I was intolerant of anything that kept me from getting on with what I was doing (Fui intolerante com as coisas que me impediam de continuar o que eu estava fazendo) / 18. I felt that I was rather touchy (S…	item 6, 14 and 18 is already decided by both sites as irritabilty descriptors the other items [item 8 (nervous) item 11 (agitation) ] Iwould not classify as irritability final items to describe irritability> 6, 14 and 18				6. Over the last 2 weeks: Becoming easily annoyed or irritable	6. Over the last 2 weeks: Becoming easily annoyed or irritable
Panic	4. "I experienced breathing difficulty (eg, excessively rapid breathing, breathlessness in the absence of physical exertion) Tive dificuldade em respirar em alguns momentos (ex. respiração ofegante, falta de ar, sem ter feito nenhum esforço físico))" / 15. I felt I was close to panic (Senti que ia entrar em pânico)	4. I experienced breathing difficulty (eg, excessively rapid breathing, breathlessness in the absence of physical exertion) Tive dificuldade em respirar em alguns momentos (ex. respiração ofegante, falta de ar, sem ter feito nenhum esforço físico)) / 9. I was worried about situations in which I might panic and make a fool of myself (Preocupei-me com situações em que eu pudesse entrar em pânico e …	site consensus: 4 and 15 final items to describe panic: 4, 9, 15 item 20 I would classify as general anxiety symptom
Impairment/functionality				7. Much of the time during the past week: You could not get going		do not include in this descriptor. obs. tricky, but I would keep this in a lack of motivation /energy and consider as impairment or functionality when patient refeeer it in a item that contains a baseline info (ie.: "things are harder to finish now"/ "I use more time than usual to finnish things"/ "I cannot concentrate anymore")
Health Anxiety/perceived poor health
Restlessness	1. I found it hard to wind down (Achei difícil me acalmar) / 12. I found it difficult to relax (Achei difícil relaxar)		2025-01-12	3. Much of the time during the past week: Your sleep was restless		do not include in this descriptor. I would classify in sleep (insomnia or hipersomnia)	4. Over the last 2 weeks: Trouble relaxing / 5. Over the last 2 weeks: Being so restless that it is hard to sit still	4. Over the last 2 weeks: Trouble relaxing / 5. Over the last 2 weeks: Being so restless that it is hard to sit still
Social phobia
Somatic complaints	2. I was aware of dryness of my mouth (Senti minha boca seca) / 7. I experienced trembling (eg, in the hands) (Senti tremores (ex. nas mãos)) / 19. I was aware of the action of my heart in the absence of physical exertion (eg, sense of heart rate increase, heart missing a beat) (Senti que meu coração estava alterado mesmo não tendo feito nenhum esforço físico)	2. I was aware of dryness of my mouth (Senti minha boca seca) / 4. I experienced breathing difficulty (eg, excessively rapid breathing) / 7. I experienced trembling (eg, in the hands) (Senti tremores (ex. nas mãos)) breathlessness in the absence of physical exertion) Tive dificuldade em respirar em alguns momentos (ex. respiração ofegante, falta de ar, sem ter feito nenhum esforço físico)) / 19. …	common between sites: 2, 7, 19 items to describe somatic complaints: 2, 7, 19 item 4 is tricky as despite its a physical sign, it is generally related to panic attacks
Situational anxiety
Overwhelmed
Breakdown
Loneliness				5. Much of the time during the past week: You felt lonely	5. Much of the time during the past week: You felt lonely

### Sheet: data_dictionaries
ELSA Brazil					ELSA UK
variable name	description	values	Number of waves	Year data collection	variable name	description	values	Number of waves
phq_01_c1	Little interest or little pleasure in doing things?	Never = 1; Several days = 2; More than half of the days = 3; Almost every day = 4	4		cvhospcncl_final010	Hospital operation or treatment cancelled since outbreak: Mental health including depression (coded)	Yes / No	w2
phq_02_c1	Have you felt down, depressed or without perspective?	Never = 1; Several days = 2; More than half of the days = 3; Almost every day = 4	4		CvMhCed_CvMhCed1_q	Much of the time during the past week: You felt depressed	Yes / No	w1, w2
dass1_c1	I found it hard to wind down (Achei difícil me acalmar)	Did not apply at all = 0; Applied to some degree, or for a short time = 1; Applied to a considerable degree, or for a large part of the time = 2; Applied a lot, or most of the time = 3	4		CvMhCed_CvMhCed2_q	Much of the time during the past week: You felt that everything you did was an effort	Yes / No	w1, w2
dass2_c1	I was aware of dryness of my mouth (Senti minha boca seca)	Did not apply at all = 0; Applied to some degree, or for a short time = 1; Applied to a considerable degree, or for a large part of the time = 2; Applied a lot, or most of the time = 3	4		CvMhCed_CvMhCed3_q	Much of the time during the past week: Your sleep was restless	Yes / No	w1, w2
dass3_c1	I couldn't seem to experience any positive feeling at all (Não consegui vivenciar nenhum sentimento positivo)	Did not apply at all = 0; Applied to some degree, or for a short time = 1; Applied to a considerable degree, or for a large part of the time = 2; Applied a lot, or most of the time = 3	4		CvMhCed_CvMhCed4_q	Much of the time during the past week: You were happy	Yes / No	w1, w2
dass4_c1	I experienced breathing difficulty (eg, excessively rapid breathing, breathlessness in the absence of physical exertion) Tive dificuldade em respirar em alguns momentos (ex. respiração ofegante, falta de ar, sem ter feito nenhum esforço físico))	Did not apply at all = 0; Applied to some degree, or for a short time = 1; Applied to a considerable degree, or for a large part of the time = 2; Applied a lot, or most of the time = 3	4		CvMhCed_CvMhCed5_q	Much of the time during the past week: You felt lonely	Yes / No	w1, w2
dass5_c1	I found it difficult to work up the initiative to do things (Achei difícil ter iniciativa para fazer as coisas)	Did not apply at all = 0; Applied to some degree, or for a short time = 1; Applied to a considerable degree, or for a large part of the time = 2; Applied a lot, or most of the time = 3	4		CvMhCed_CvMhCed6_q	Much of the time during the past week: You enjoyed life	Yes / No	w1, w2
dass6_c1	I tended to over-react to situations (Tive a tendência de reagir de forma exagerada às situações)	Did not apply at all = 0; Applied to some degree, or for a short time = 1; Applied to a considerable degree, or for a large part of the time = 2; Applied a lot, or most of the time = 3	4		CvMhCed_CvMhCed7_q	Much of the time during the past week: You could not get going	Yes / No	w1, w2
dass7_c1	I experienced trembling (eg, in the hands) (Senti tremores (ex. nas mãos))	Did not apply at all = 0; Applied to some degree, or for a short time = 1; Applied to a considerable degree, or for a large part of the time = 2; Applied a lot, or most of the time = 3	4		CvMhCed_CvMhCed8_q	Much of the time during the past week: you felt sad	Yes / No	w1, w2
dass8_c1	I felt that I was using a lot of nervous energy (Senti que estava sempre nervoso)	Did not apply at all = 0; Applied to some degree, or for a short time = 1; Applied to a considerable degree, or for a large part of the time = 2; Applied a lot, or most of the time = 3	4		CvMhcaspGridB_CvMhcasp7_q	How often do you feel like: I look forward to each day	1 to 4 scale	w1, w2
dass9_c1	I was worried about situations in which I might panic and make a fool of myself (Preocupei-me com situações em que eu pudesse entrar em pânico e parecesse ridículo)	Did not apply at all = 0; Applied to some degree, or for a short time = 1; Applied to a considerable degree, or for a large part of the time = 2; Applied a lot, or most of the time = 3	4		CvMhcaspGridB_CvMhcasp8_q	How often do you feel like: I feel that my life has meaning	1 to 4 scale	w1, w2
dass10_c1	I felt that I had nothing to look forward to (Senti que não tinha nada a desejar)	Did not apply at all = 0; Applied to some degree, or for a short time = 1; Applied to a considerable degree, or for a large part of the time = 2; Applied a lot, or most of the time = 3	4		CvMhcaspGridB_CvMhcasp9_q	How often do you feel like: I enjoy the things that I do	1 to 4 scale	w1, w2
dass11_c1	I found myself getting agitated (Senti-me agitado)	Did not apply at all = 0; Applied to some degree, or for a short time = 1; Applied to a considerable degree, or for a large part of the time = 2; Applied a lot, or most of the time = 3	4		CvMhcaspGridB_CvMhcasp10_q	How often do you feel like: I feel full of energy these days	1 to 4 scale	w1, w2
dass12_c1	I found it difficult to relax (Achei difícil relaxar)	Did not apply at all = 0; Applied to some degree, or for a short time = 1; Applied to a considerable degree, or for a large part of the time = 2; Applied a lot, or most of the time = 3	4		CvMhcaspGridB_CvMhcasp11_q	How often do you feel like: I feel that life is full of opportunities	1 to 4 scale	w1, w2
dass13_c1	I felt down-hearted and blue (Senti-me depressivo (a) e sem ânimo)	Did not apply at all = 0; Applied to some degree, or for a short time = 1; Applied to a considerable degree, or for a large part of the time = 2; Applied a lot, or most of the time = 3	4		CvMhcaspGridB_CvMhcasp12_q	How often do you feel like: I feel that the future looks good for me	1 to 4 scale	w1, w2
dass14_c1	I was intolerant of anything that kept me from getting on with what I was doing (Fui intolerante com as coisas que me impediam de continuar o que eu estava fazendo)	Did not apply at all = 0; Applied to some degree, or for a short time = 1; Applied to a considerable degree, or for a large part of the time = 2; Applied a lot, or most of the time = 3	4		CvMhgad_CvMhgad1_q	Over the last 2 weeks: Feeling nervous, anxious or on edge	0-3	w1, w2
dass15_c1	I felt I was close to panic (Senti que ia entrar em pânico)	Did not apply at all = 0; Applied to some degree, or for a short time = 1; Applied to a considerable degree, or for a large part of the time = 2; Applied a lot, or most of the time = 3	4		CvMhgad_CvMhgad2_q	Over the last 2 weeks: Not being able to stop or control worrying	0-3	w1, w2
dass16_c1	I was unable to become enthusiastic about anything (Não consegui me entusiasmar com nada)	Did not apply at all = 0; Applied to some degree, or for a short time = 1; Applied to a considerable degree, or for a large part of the time = 2; Applied a lot, or most of the time = 3	4		CvMhgad_CvMhgad3_q	Over the last 2 weeks: Worrying too much about different things	0-3	w1, w2
dass17_c1	I felt I wasn't worth much as a person (Senti que não tinha valor como pessoa)	Did not apply at all = 0; Applied to some degree, or for a short time = 1; Applied to a considerable degree, or for a large part of the time = 2; Applied a lot, or most of the time = 3	4		CvMhgad_CvMhgad4_q	Over the last 2 weeks: Trouble relaxing	0-3	w1, w2
dass18_c1	I felt that I was rather touchy (Senti que estava um pouco emotivo/sensível demais)	Did not apply at all = 0; Applied to some degree, or for a short time = 1; Applied to a considerable degree, or for a large part of the time = 2; Applied a lot, or most of the time = 3	4		CvMhgad_CvMhgad5_q	Over the last 2 weeks: Being so restless that it is hard to sit still	0-3	w1, w2
dass19_c1	I was aware of the action of my heart in the absence of physical exertion (eg, sense of heart rate increase, heart missing a beat) (Senti que meu coração estava alterado mesmo não tendo feito nenhum esforço físico)	Did not apply at all = 0; Applied to some degree, or for a short time = 1; Applied to a considerable degree, or for a large part of the time = 2; Applied a lot, or most of the time = 3	4		CvMhgad_CvMhgad6_q	Over the last 2 weeks: Becoming easily annoyed or irritable	0-3	w1, w2
dass20_c1	I felt scared without any good reason (Senti medo sem motivo)	Did not apply at all = 0; Applied to some degree, or for a short time = 1; Applied to a considerable degree, or for a large part of the time = 2; Applied a lot, or most of the time = 3	4		CvMhgad_CvMhgad7_q	Over the last 2 weeks: Feeling afraid as if something awful might happen	0-3	w1, w2
dass21_c1	I felt that life was meaningless (Senti que a vida não tinha sentido)	Did not apply at all = 0; Applied to some degree, or for a short time = 1; Applied to a considerable degree, or for a large part of the time = 2; Applied a lot, or most of the time = 3	4		CvMhOnsA	On a scale of 0 to 10, where 0 is "not at all" and 10 is "very", how happy, overall, did you feel yesterday?	0-10	Baseline, COVID, after
gad_01_c1	Feeling nervous, anxious or on edge (Sentir-se ansioso(a), nervoso(a), ou muito tenso(a))	Never = 0; Several days = 1; More than half of the days = 2; Almost every day = 3	4		CvMhOnsB	On a scale of 0 to 10, where 0 is "not at all" and 10 is "very", how anxious, overall, did you feel yesterday?	0-10	Baseline, COVID, after
gad_02_c1	Not being able to stop or control worrying (Não ser capaz de impedir ou controlar as preocupações)	Never = 0; Several days = 1; More than half of the days = 2; Almost every day = 3	4		CvMhOnsC	On a scale of 0 to 10, where 0 is "not at all" and 10 is "very", how satisfied are you with your life nowadays?	0-10	Baseline, COVID, after
					CvMhOnsD	On a scale of 0 to 10, where 0 is "not at all" and 10 is "very", to what extent do you feel the things you do in your life are worthwhile?	0-10	Baseline, COVID, after
